# Intracerebral hemorrhage induces monocyte TNF signaling that is suppressed by Siponimod (BAF312): a single-cell transcriptomics study in patients

**DOI:** 10.64898/2026.01.22.26344292

**Authors:** Jonathan Howard DeLong, Sebastian Díaz-Pérez, Kevin Navin Sheth, Jang-Ho Cha, CJ Malanga, Patricia GM Wagner, Nicole Pezous, Aurelie Hanin, Kyle B. Walsh, H.E. Hinson, Lauren Hachmann Sansing

## Abstract

Intracerebral hemorrhage (ICH) causes high morbidity and mortality, with neurotoxic inflammation driven by infiltrating monocytes. Therapeutic options remain limited. Here we performed single-cell RNA sequencing and plasma cytokine analysis on peripheral blood samples from ICH patients treated with the immunomodulatory drug BAF312 (Siponimod) or placebo at days 1, 3, and 7 post ICH. In the absence of treatment, the inflammatory response peaked at day 3 post ICH. BAF312 markedly reduced peripheral blood T and B lymphocyte numbers by day 3. BAF312 also impacted the myeloid response, suppressing TNF signaling in classical and non-classical monocytes. Multiple cytokine signaling pathways were decreased, though BAF312 did not impact plasma cytokine or chemokine concentrations. Notably, increased monocyte TNF signaling correlated with better functional outcome, possibly related to the positive role of monocytes during the subacute stage of ICH. These findings suggest that BAF312 suppresses peripheral immune responses after ICH and supports a complex role of monocytes in this disease.
