## Supplementary material for "Intracerebral hemorrhage induces monocyte TNF signaling that is suppressed by Siponimod (BAF312): a single-cell transcriptomics study in patients": Supp Table 1 - Cellranger Sequencing Metrics

### Sheet: Sheet1
Patient(s)	Day(s)	Estimated Number of Cells	Mean Reads per Cell	Median Genes per Cell	Number of Reads	Valid Barcodes	Sequencing Saturation	Q30 Bases in Barcode	Q30 Bases in RNA Read	Q30 Bases in UMI	Reads Mapped to Genome	Reads Mapped Confidently to Genome	Reads Mapped Confidently to Intergenic Regions	Reads Mapped Confidently to Intronic Regions	Reads Mapped Confidently to Exonic Regions	Reads Mapped Confidently to Transcriptome	Reads Mapped Antisense to Gene	Fraction Reads in Cells	Total Genes Detected	Median UMI Counts per Cell	Antibody: Number of Reads	Antibody: Mean Reads per Cell	Antibody: Valid Barcodes	Antibody: Sequencing Saturation	Antibody: Q30 Bases in Barcode	Antibody: Q30 Bases in Antibody Read	Antibody: Q30 Bases in UMI	Antibody: Fraction Antibody Reads	Antibody: Fraction Antibody Reads Usable	Antibody: Antibody Reads Usable per Cell	Antibody: Fraction Antibody Reads in Aggregate Barcodes	Antibody: Fraction Unrecognized Antibody	Antibody: Antibody Reads in Cells	Antibody: Median UMIs per Cell (summed over all recognized antibody barcodes)
2	1	7306	46965	3296	343127094	0.98	0.598	0.984	0.528	0.981	0.849	0.795	0.045	0.324	0.426	0.664	0.079	0.938	30080	9648
2	2	5463	64156	2847	350482851	0.984	0.761	0.986	0.787	0.984	0.956	0.922	0.044	0.302	0.577	0.786	0.085	0.92	28399	8640
2	7	6675	51806	3441	345807544	0.982	0.662	0.986	0.782	0.983	0.957	0.896	0.046	0.37	0.48	0.75	0.092	0.945	29477	9943
3, 4	1, 3, 7	9337	47991	2914	448091901	0.978	0.723	0.976	0.947	0.976	0.961	0.914	0.049	0.256	0.61	0.789	0.07	0.953	28524	8376	35142228	3764	0.985	0.421	0.981	0.615	0.979	0.966	0.574	2161	0.05	0.034	0.601	1016
3, 4	1, 3, 7	9253	34618	2589	320317455	0.979	0.676	0.976	0.952	0.977	0.961	0.913	0.049	0.256	0.608	0.787	0.071	0.948	28004	6924	35569286	3844	0.99	0.528	0.983	0.603	0.98	0.963	0.292	1122	0.408	0.037	0.306	513
3, 4	1, 3, 7	9006	50493	2846	454737445	0.979	0.737	0.977	0.951	0.977	0.96	0.912	0.049	0.252	0.612	0.788	0.069	0.953	28439	8145	31602752	3509	0.988	0.403	0.981	0.611	0.979	0.972	0.646	2267	0	0.028	0.672	1084
5	1	7762	63515	3428	493005924	0.974	0.735	0.976	0.956	0.973	0.966	0.882	0.048	0.285	0.549	0.761	0.066	0.947	28805	9684
5	3	7366	63746	3030	469552826	0.974	0.781	0.975	0.954	0.973	0.967	0.904	0.048	0.31	0.545	0.751	0.097	0.951	28942	8242
5	7	3953	107681	3320	425661269	0.973	0.841	0.976	0.957	0.974	0.967	0.912	0.049	0.338	0.525	0.743	0.113	0.969	28330	9402
6	1, 3, 7	13212	33926	2407	448228232	0.978	0.668	0.975	0.962	0.976	0.967	0.912	0.049	0.209	0.653	0.785	0.072	0.929	28595	6601	38262098	2896	0.992	0.432	0.988	0.98	0.99	0.948	0.763	2209	0	0.052	0.81	1113
6	1, 3, 7	13497	34277	2442	462637769	0.978	0.658	0.974	0.957	0.976	0.962	0.907	0.049	0.212	0.646	0.78	0.072	0.924	28841	6751	39096590	2897	0.993	0.433	0.988	0.98	0.99	0.948	0.771	2234	0	0.052	0.819	1136
7, 8	1, 3, 7	11713	48283	3124	565543910	0.974	0.709	0.973	0.953	0.971	0.969	0.863	0.06	0.197	0.606	0.736	0.061	0.951	28743	9177	42843308	3658	0.992	0.318	0.977	0.969	0.98	0.948	0.844	3087	0	0.052	0.896	1970
7, 8	1, 3, 7	8971	65770	3310	590026713	0.973	0.767	0.973	0.952	0.971	0.972	0.873	0.057	0.204	0.612	0.748	0.061	0.952	28488	10024	37756259	4209	0.992	0.331	0.978	0.969	0.98	0.944	0.84	3537	0	0.056	0.897	2236
7, 8	1, 3, 7	11513	43396	3154	499614663	0.975	0.683	0.973	0.953	0.971	0.973	0.884	0.056	0.22	0.608	0.76	0.062	0.956	28707	9193	45010123	3910	0.992	0.334	0.978	0.968	0.98	0.945	0.847	3311	0	0.055	0.903	2064
