## Supplementary material for "Intracerebral hemorrhage induces monocyte TNF signaling that is suppressed by Siponimod (BAF312): a single-cell transcriptomics study in patients": Supp Table 2 - Demographics and Clinical Characteristics

### Sheet: Demographics
Subject Identifier	Treatment Arm	Age (y)	Sex	Per-Protocol Population Flag	Total Treatment Duration (Days)	Screening BMI (kg/m2)	Baseline hematoma volume (cc)	Baseline Absolute Perihematoma volume	Baseline Relative Perihematoma volume	Baseline location of hematoma
Patient #1	Placebo	60-69	F	Y	15	21.9	27.78	13.29	0.478	BASAL GANGLIA
Patient #2	BAF312	40-49	F	N	2	42.1	7.28	8.94	0.551	BASAL GANGLIA
Patient #3	BAF312	40-49	F	Y	15	29.5	21.36	20.82	0.493	BASAL GANGLIA
Patient #4	BAF312	70-79	F	Y	15	30.5	45.9	29.94	0.395	BASAL GANGLIA
Patient #5	Placebo	70-79	F	Y	7	40.7	34.32	39.16	0.533	OCCIPITAL LOBE
Patient #6	Placebo	60-69	F	Y	15	34.2	24.48	12.93	0.346	BASAL GANGLIA
Patient #7	BAF312	80-89	F	Y	15	29.1	48.47	138.68	0.741	OCCIPITAL LOBE
Patient #8	BAF312	60-69	M	Y	15	27.4	26.63	38.66	0.592	OCCIPITAL LOBE

### Sheet: Medical History
Subject Identifier for the Study	Reported Medical History of Hypertension	Treatment Arm
Patient #1	Yes	Placebo
Patient #2	Yes	BAF312
Patient #3	No	BAF312
Patient #4	No	BAF312
Patient #5	Yes	Placebo
Patient #6	No	Placebo
Patient #7	Yes	BAF312
Patient #8	Yes	BAF312

### Sheet: Central Reading Data
Subject Identifier	Day Relative to Screening	Parameter	Analysis Value (C)	Treatment Arm
Patient #1	0	Absolute Perihematoma Edema Volume (mL)	13.29	Placebo
Patient #1	7	Absolute Perihematoma Edema Volume (mL)	25.09	Placebo
Patient #1	14	Absolute Perihematoma Edema Volume (mL)	22.12	Placebo
Patient #1	0	Relative Perihematoma Edema Volume	0.92	Placebo
Patient #1	7	Relative Perihematoma Edema Volume	1.77	Placebo
Patient #1	14	Relative Perihematoma Edema Volume	2.91	Placebo
Patient #1	0	ICH Volume (mL)	14.49	Placebo
Patient #1	7	ICH Volume (mL)	14.18	Placebo
Patient #1	14	ICH Volume (mL)	7.59	Placebo
Patient #2	0	Absolute Perihematoma Edema Volume (mL)	8.94	BAF312
Patient #2	6	Absolute Perihematoma Edema Volume (mL)	16.95	BAF312
Patient #2	14	Absolute Perihematoma Edema Volume (mL)	6.07	BAF312
Patient #2	0	Relative Perihematoma Edema Volume	1.22802	BAF312
Patient #2	6	Relative Perihematoma Edema Volume	1.78797	BAF312
Patient #2	14	Relative Perihematoma Edema Volume	3.19474	BAF312
Patient #2	0	ICH Volume (mL)	7.28	BAF312
Patient #2	6	ICH Volume (mL)	9.48	BAF312
Patient #2	14	ICH Volume (mL)	1.9	BAF312
Patient #3	-1	Absolute Perihematoma Edema Volume (mL)	20.82	BAF312
Patient #3	7	Absolute Perihematoma Edema Volume (mL)	44.5	BAF312
Patient #3	14	Absolute Perihematoma Edema Volume (mL)	54.05	BAF312
Patient #3	-1	Relative Perihematoma Edema Volume	0.974263	BAF312
Patient #3	7	Relative Perihematoma Edema Volume	2.03196	BAF312
Patient #3	14	Relative Perihematoma Edema Volume	3.96552	BAF312
Patient #3	-1	ICH Volume (mL)	21.37	BAF312
Patient #3	7	ICH Volume (mL)	21.9	BAF312
Patient #3	14	ICH Volume (mL)	13.63	BAF312
Patient #4	0	Absolute Perihematoma Edema Volume (mL)	29.94	BAF312
Patient #4	7	Absolute Perihematoma Edema Volume (mL)	70.17	BAF312
Patient #4	14	Absolute Perihematoma Edema Volume (mL)	94.33	BAF312
Patient #4	0	Relative Perihematoma Edema Volume	0.652288	BAF312
Patient #4	7	Relative Perihematoma Edema Volume	1.66912	BAF312
Patient #4	14	Relative Perihematoma Edema Volume	3.55962	BAF312
Patient #4	0	ICH Volume (mL)	45.9	BAF312
Patient #4	7	ICH Volume (mL)	42.04	BAF312
Patient #4	14	ICH Volume (mL)	26.5	BAF312
Patient #5	0	Absolute Perihematoma Edema Volume (mL)	39.16	Placebo
Patient #5	7	Absolute Perihematoma Edema Volume (mL)	46.94	Placebo
Patient #5	13	Absolute Perihematoma Edema Volume (mL)	38.44	Placebo
Patient #5	0	Relative Perihematoma Edema Volume	1.14103	Placebo
Patient #5	7	Relative Perihematoma Edema Volume	10.9673	Placebo
Patient #5	13	Relative Perihematoma Edema Volume	15.254	Placebo
Patient #5	0	ICH Volume (mL)	34.32	Placebo
Patient #5	7	ICH Volume (mL)	4.28	Placebo
Patient #5	13	ICH Volume (mL)	2.52	Placebo
Patient #6	0	Absolute Perihematoma Edema Volume (mL)	12.93	Placebo
Patient #6	8	Absolute Perihematoma Edema Volume (mL)	35.48	Placebo
Patient #6	15	Absolute Perihematoma Edema Volume (mL)	61.96	Placebo
Patient #6	0	Relative Perihematoma Edema Volume	0.528186	Placebo
Patient #6	8	Relative Perihematoma Edema Volume	1.76781	Placebo
Patient #6	15	Relative Perihematoma Edema Volume	6.60554	Placebo
Patient #6	0	ICH Volume (mL)	24.48	Placebo
Patient #6	8	ICH Volume (mL)	20.07	Placebo
Patient #6	15	ICH Volume (mL)	9.38	Placebo
Patient #7	1	Absolute Perihematoma Edema Volume (mL)	138.68	BAF312
Patient #7	9	Absolute Perihematoma Edema Volume (mL)	170.75	BAF312
Patient #7	13	Absolute Perihematoma Edema Volume (mL)	176.85	BAF312
Patient #7	1	Relative Perihematoma Edema Volume	2.86115	BAF312
Patient #7	9	Relative Perihematoma Edema Volume	3.16145	BAF312
Patient #7	13	Relative Perihematoma Edema Volume	5.84049	BAF312
Patient #7	1	ICH Volume (mL)	48.47	BAF312
Patient #7	9	ICH Volume (mL)	54.01	BAF312
Patient #7	13	ICH Volume (mL)	30.28	BAF312
Patient #8	0	Absolute Perihematoma Edema Volume (mL)	38.66	BAF312
Patient #8	7	Absolute Perihematoma Edema Volume (mL)	33.12	BAF312
Patient #8	14	Absolute Perihematoma Edema Volume (mL)	38.61	BAF312
Patient #8	0	Relative Perihematoma Edema Volume	1.45175	BAF312
Patient #8	7	Relative Perihematoma Edema Volume	1.9868	BAF312
Patient #8	14	Relative Perihematoma Edema Volume	6.94424	BAF312
Patient #8	0	ICH Volume (mL)	26.63	BAF312
Patient #8	7	ICH Volume (mL)	16.67	BAF312
Patient #8	14	ICH Volume (mL)	5.56	BAF312

### Sheet: Outcome Measurements
Subject Identifier	Day Relative to Screening	Parameter Category	Analysis Value	Baseline Value	Treatment Arm
Patient #1	0	GLASGOW COMA SCALE	13	13	Placebo
Patient #1	0	MODIFIED RANKIN SCALE	0	0	Placebo
Patient #1	14	MODIFIED RANKIN SCALE	5	0	Placebo
Patient #1	31	MODIFIED RANKIN SCALE	5	0	Placebo
Patient #1	90	MODIFIED RANKIN SCALE	3	0	Placebo
Patient #1	0	NIH STROKE SCALE	18	18	Placebo
Patient #1	90	NIH STROKE SCALE	7	18	Placebo
Patient #2	0	GLASGOW COMA SCALE	14	14	BAF312
Patient #2	0	MODIFIED RANKIN SCALE	0	0	BAF312
Patient #2	14	MODIFIED RANKIN SCALE	3	0	BAF312
Patient #2	29	MODIFIED RANKIN SCALE	2	0	BAF312
Patient #2	87	MODIFIED RANKIN SCALE	2	0	BAF312
Patient #2	0	NIH STROKE SCALE	14	14	BAF312
Patient #2	87	NIH STROKE SCALE	2	14	BAF312
Patient #2	0	GLASGOW COMA SCALE	14	14	BAF312
Patient #3	0	MODIFIED RANKIN SCALE	0	0	BAF312
Patient #3	14	MODIFIED RANKIN SCALE	5	0	BAF312
Patient #3	29	MODIFIED RANKIN SCALE	3	0	BAF312
Patient #3	91	MODIFIED RANKIN SCALE	2	0	BAF312
Patient #3	0	NIH STROKE SCALE	16	16	BAF312
Patient #3	91	NIH STROKE SCALE	4	16	BAF312
Patient #4	0	GLASGOW COMA SCALE	11	11	BAF312
Patient #4	0	MODIFIED RANKIN SCALE	0	0	BAF312
Patient #4	14	MODIFIED RANKIN SCALE	4	0	BAF312
Patient #4	29	MODIFIED RANKIN SCALE	4	0	BAF312
Patient #4	81	MODIFIED RANKIN SCALE	4	0	BAF312
Patient #4	0	NIH STROKE SCALE	19	19	BAF312
Patient #4	81	NIH STROKE SCALE	9	19	BAF312
Patient #5	0	GLASGOW COMA SCALE	15	15	Placebo
Patient #5	0	MODIFIED RANKIN SCALE	0	0	Placebo
Patient #5	13	MODIFIED RANKIN SCALE	4	0	Placebo
Patient #5	29	MODIFIED RANKIN SCALE	3	0	Placebo
Patient #5	96	MODIFIED RANKIN SCALE	3	0	Placebo
Patient #5	0	NIH STROKE SCALE	3	3	Placebo
Patient #5	96	NIH STROKE SCALE	2	3	Placebo
Patient #6	0	GLASGOW COMA SCALE	12	12	Placebo
Patient #6	0	MODIFIED RANKIN SCALE	0	0	Placebo
Patient #6	15	MODIFIED RANKIN SCALE	5	0	Placebo
Patient #6	35	MODIFIED RANKIN SCALE	4	0	Placebo
Patient #6	96	MODIFIED RANKIN SCALE	4	0	Placebo
Patient #6	0	NIH STROKE SCALE	10	10	Placebo
Patient #7	0	GLASGOW COMA SCALE	15	15	BAF312
Patient #7	0	MODIFIED RANKIN SCALE	1	1	BAF312
Patient #7	13	MODIFIED RANKIN SCALE	5	1	BAF312
Patient #7	37	MODIFIED RANKIN SCALE	4	1	BAF312
Patient #7	93	MODIFIED RANKIN SCALE	4	1	BAF312
Patient #7	0	NIH STROKE SCALE	8	8	BAF312
Patient #8	0	GLASGOW COMA SCALE	15	15	BAF312
Patient #8	0	MODIFIED RANKIN SCALE	0	0	BAF312
Patient #8	13	MODIFIED RANKIN SCALE	2	0	BAF312
Patient #8	29	MODIFIED RANKIN SCALE	2	0	BAF312
Patient #8	92	MODIFIED RANKIN SCALE	1	0	BAF312
Patient #8	0	NIH STROKE SCALE	4	4	BAF312
